# Unmasking Neuroendocrine Prostate Cancer with a Machine Learning-Driven 7-Gene Stemness Signature that Predicts Progression

**DOI:** 10.1101/2024.09.24.24314303

**Authors:** Agustina Sabater, Pablo Sanchis, Rocio Seniuk, Gaston Pascual, Nicolas Anselmino, Daniel Alonso, Federico Cayol, Elba Vazquez, Marcelo Marti, Javier Cotignola, Ayelen Toro, Estefania Labanca, Juan Bizzotto, Geraldine Gueron

## Abstract

Prostate cancer (PCa) poses a significant global health challenge, particularly due to its progression into aggressive forms like neuroendocrine prostate cancer (NEPC). This study developed and validated a stemness-associated gene signature using advanced machine learning techniques, including Random Forest and Lasso regression, applied to large-scale transcriptomic datasets. The resulting 7-gene signature (*KMT5C, MEN1, TYMS, IRF5, DNMT3B, CDC25B and DPP4*) was validated across independent cohorts and patient-derived xenograft (PDX) models. The signature demonstrated strong prognostic value for progression-free, disease-free, relapse-free, metastasis-free, and overall survival. Importantly, the signature not only identified specific NEPC subtypes, such as large-cell neuroendocrine carcinoma, which is associated with very poor outcomes, but also predicted a poor prognosis for PCa cases that exhibit this molecular signature, even when they were not histopathologically classified as NEPC. This dual prognostic and classifier capability makes the 7-gene signature a robust tool for personalized medicine, providing a valuable resource for predicting disease progression and guiding treatment strategies in PCa management.
