## Supplementary Tables for "Unmasking Neuroendocrine Prostate Cancer with a Machine Learning-Driven 7-Gene Stemness Signature that Predicts Progression"

### Sheet: Supp. Table 1 - 144 genes
Supplementary Table S1. List of 144 stemness-associated genes gathered from PCa literature.
144 PCa stemness-associated genes
ABCB1
ABCG2
ACTB
ADAM10
ADAM15
ADD1
ADRM1
ALDH1
ALDH5A1
ALDH7A1
APMAP
ARPC1B
ATP2A3
B4GALT4
BCL2L1
BMI
BRCA1
C1QBP
CAP1
CAPG
CASP9
CCNH
CCT3
CD133
CD164
CD24
CD26
CD44
CD63
CD9
CDC25B
CDON
CETN2
CHGA
CIZ1
CNOT2
CPT1B
CREB3L1
CTNNB1
CTSB
CXCR4
DBNL
DDX3X
DGCR6
DNMT3B
DPPA
EIF4A1
FBLN1
FBXO11
FHL1
FOXO4
FXYD5
GIPC1
GNAI
GNAS
GPR125
HDAC1
HRH1
HSPA5
IKBKG
IL1RAP
ILF3
IRF5
ITGA6
JAK2
KDM4A
KIFAP3
KIT
KLF12
KMT5C
KTR18
KTR5
LMNA
LTBP1
LTBR
MAD1L1
MAGED2
MAX
MB21D1
MBNL2
MDM2
MEN1
MICAL3
MLX
MYADM
NANOG
NARS
NES
NFATC3
OCIAD1
PFKFB3
PLS3
PMEPA1
POU5F1B
PRMT1
PSEN1
PTHLH
PTPN18
PTPRF
RAPH1
RASSF8
RFC1
RIT1
RND3
RNF145
RPS3
RPSA
S6K1
SAR1B
SEMA3F
SEMA4C
SERPINE1
SERPINE2
SHISA2
SIK1
SIRT1
SLC38A1
SMARCA4
SMO
SOX2
SOX9
SPINT1
STAT2
STRAP
STX1A
SUPT5H
TAB3
TACSTD2
TAF4
TAF5L
TBCA
TCF15
TCF25
TFCP2
THOC5
TNS3
TP53INP2
TRIM47
TSC2
TYMS
UBE3C
UBTD2
VEGFA
ZMYND8

### Sheet: Supp. Table 2 - Transcriptomics
Supplementary Table S2. Results of differential expression analyses of the 144 stemness-associated genes across transcriptomics datasets.
Genes	GSE35988_PCa_vs_Benign	GSE3933_tumor_vs_no_tumor	GSE46602_PCa_vs_Benign	GSE6956_tumor_vs_adjacent	GSE70768_Tumor_vs_benign	TCGA_PRAD_Primary_Tumor_vs._Solid_Tissue_Normal	GSE21034_Metastatic_vs_PCa	GSE35988_metastatic_vs_benign	GSE35988_metastatic_vs_PCa	GSE70768_CRPC_vs_Benign	GSE70768_CRPC_vs_PCa	Total up-regulated datasets	Total down-regulated datasets
ADRM1	N.S.	Up-regulated	Up-regulated	N.S.	Up-regulated	Up-regulated	Up-regulated	Up-regulated	Up-regulated	Up-regulated	N.S.	8	0
CPT1B	Up-regulated	NA	NA	NA	Up-regulated	Up-regulated	Up-regulated	Up-regulated	Up-regulated	Up-regulated	Up-regulated	8	0
SMARCA4	N.S.	N.S.	Up-regulated	Up-regulated	Up-regulated	Up-regulated	Up-regulated	Up-regulated	Up-regulated	Up-regulated	N.S.	8	0
ADAM15	N.S.	N.S.	N.S.	Up-regulated	Up-regulated	Up-regulated	Up-regulated	Up-regulated	Up-regulated	N.S.	N.S.	6	0
CIZ1	N.S.	Up-regulated	N.S.	Up-regulated	Up-regulated	Up-regulated	N.S.	Up-regulated	Up-regulated	N.S.	N.S.	6	0
TAF4	N.S.	NA	N.S.	Up-regulated	N.S.	Up-regulated	Up-regulated	Up-regulated	Up-regulated	Up-regulated	N.S.	6	0
TYMS	N.S.	N.S.	N.S.	Up-regulated	N.S.	N.S.	Up-regulated	Up-regulated	Up-regulated	Up-regulated	Up-regulated	6	0
UBE3C	N.S.	N.S.	N.S.	Up-regulated	N.S.	N.S.	Up-regulated	Up-regulated	Up-regulated	Up-regulated	Up-regulated	6	0
ZMYND8	N.S.	Up-regulated	Up-regulated	Up-regulated	N.S.	N.S.	Up-regulated	Up-regulated	Up-regulated	N.S.	N.S.	6	0
ARPC1B	N.S.	Up-regulated	N.S.	N.S.	Up-regulated	N.S.	Up-regulated	N.S.	N.S.	Up-regulated	Up-regulated	5	0
CREB3L1	Up-regulated	N.S.	Up-regulated	Up-regulated	Up-regulated	Up-regulated	N.S.	Up-regulated	N.S.	N.S.	Down-regulated	6	1
DNMT3B	N.S.	N.S.	N.S.	Up-regulated	N.S.	Up-regulated	Up-regulated	Up-regulated	Up-regulated	N.S.	N.S.	5	0
IKBKG	N.S.	N.S.	N.S.	Up-regulated	N.S.	N.S.	Up-regulated	Up-regulated	Up-regulated	Up-regulated	N.S.	5	0
IRF5	N.S.	Up-regulated	N.S.	N.S.	N.S.	Down-regulated	Up-regulated	Up-regulated	Up-regulated	Up-regulated	Up-regulated	6	1
KMT5C	N.S.	Up-regulated	N.S.	NA	N.S.	Up-regulated	Up-regulated	Up-regulated	Up-regulated	N.S.	N.S.	5	0
MAD1L1	N.S.	Up-regulated	N.S.	Up-regulated	N.S.	Up-regulated	N.S.	Up-regulated	Up-regulated	N.S.	N.S.	5	0
MEN1	N.S.	N.S.	Up-regulated	Up-regulated	N.S.	Up-regulated	Up-regulated	Up-regulated	Up-regulated	N.S.	Down-regulated	6	1
POU5F1B	Up-regulated	NA	N.S.	Up-regulated	NA	Up-regulated	Up-regulated	Up-regulated	N.S.	NA	NA	5	0
PTPN18	Up-regulated	Down-regulated	N.S.	Up-regulated	Up-regulated	Up-regulated	N.S.	Up-regulated	Up-regulated	N.S.	N.S.	6	1
SHISA2	N.S.	NA	N.S.	NA	Up-regulated	Up-regulated	N.S.	Up-regulated	Up-regulated	Up-regulated	N.S.	5	0
STX1A	N.S.	N.S.	N.S.	N.S.	N.S.	N.S.	Up-regulated	Up-regulated	Up-regulated	Up-regulated	Up-regulated	5	0
BRCA1	Down-regulated	N.S.	N.S.	Up-regulated	Up-regulated	N.S.	Up-regulated	Up-regulated	Up-regulated	N.S.	N.S.	5	1
CCT3	Up-regulated	NA	NA	NA	Up-regulated	Up-regulated	Up-regulated	N.S.	N.S.	N.S.	N.S.	4	0
HDAC1	Up-regulated	Up-regulated	N.S.	N.S.	Up-regulated	Up-regulated	N.S.	N.S.	N.S.	N.S.	N.S.	4	0
MLX	Up-regulated	NA	N.S.	Up-regulated	Up-regulated	Up-regulated	Up-regulated	N.S.	Down-regulated	N.S.	N.S.	5	1
PMEPA1	N.S.	N.S.	Up-regulated	Up-regulated	Up-regulated	Up-regulated	N.S.	Up-regulated	Up-regulated	Down-regulated	Down-regulated	6	2
RAPH1	Up-regulated	Up-regulated	N.S.	NA	N.S.	N.S.	N.S.	Up-regulated	Up-regulated	N.S.	N.S.	4	0
STAT2	Down-regulated	N.S.	Up-regulated	Up-regulated	N.S.	Up-regulated	N.S.	N.S.	N.S.	Up-regulated	Up-regulated	5	1
TSC2	N.S.	N.S.	N.S.	Up-regulated	N.S.	N.S.	N.S.	Up-regulated	Up-regulated	N.S.	Up-regulated	4	0
B4GALT4	N.S.	Up-regulated	Up-regulated	Up-regulated	N.S.	N.S.	Up-regulated	N.S.	Down-regulated	N.S.	N.S.	4	1
C1QBP	Up-regulated	NA	Up-regulated	N.S.	Up-regulated	Up-regulated	N.S.	N.S.	Down-regulated	N.S.	N.S.	4	1
CDC25B	Down-regulated	N.S.	N.S.	N.S.	Down-regulated	N.S.	Up-regulated	Up-regulated	Up-regulated	Up-regulated	Up-regulated	5	2
CDON	N.S.	Up-regulated	N.S.	N.S.	N.S.	N.S.	Up-regulated	Up-regulated	N.S.	N.S.	N.S.	3	0
GNAS	Up-regulated	N.S.	N.S.	Up-regulated	N.S.	N.S.	N.S.	Up-regulated	Up-regulated	N.S.	Down-regulated	4	1
ILF3	N.S.	N.S.	N.S.	Up-regulated	Up-regulated	Up-regulated	N.S.	Down-regulated	Up-regulated	N.S.	N.S.	4	1
KDM4A	N.S.	N.S.	N.S.	N.S.	N.S.	Up-regulated	N.S.	Up-regulated	Up-regulated	N.S.	N.S.	3	0
LTBR	N.S.	N.S.	Up-regulated	Up-regulated	N.S.	Up-regulated	N.S.	N.S.	N.S.	N.S.	N.S.	3	0
RFC1	N.S.	N.S.	N.S.	Up-regulated	N.S.	N.S.	N.S.	Up-regulated	Up-regulated	N.S.	N.S.	3	0
RPSA	Up-regulated	N.S.	N.S.	N.S.	Up-regulated	Up-regulated	Up-regulated	Up-regulated	Down-regulated	N.S.	Down-regulated	5	2
S6K1	Up-regulated	N.S.	Up-regulated	N.S.	N.S.	Up-regulated	N.S.	Up-regulated	Down-regulated	N.S.	N.S.	4	1
SMO	N.S.	N.S.	N.S.	Up-regulated	N.S.	Up-regulated	N.S.	N.S.	N.S.	Up-regulated	N.S.	3	0
SPINT1	N.S.	N.S.	Up-regulated	Up-regulated	Up-regulated	Up-regulated	N.S.	N.S.	N.S.	N.S.	Down-regulated	4	1
SUPT5H	N.S.	NA	N.S.	N.S.	N.S.	Up-regulated	N.S.	Up-regulated	Up-regulated	N.S.	N.S.	3	0
TCF15	N.S.	Up-regulated	N.S.	N.S.	N.S.	N.S.	N.S.	Up-regulated	Up-regulated	N.S.	N.S.	3	0
APMAP	Up-regulated	Up-regulated	Up-regulated	N.S.	Up-regulated	Up-regulated	N.S.	Down-regulated	Down-regulated	N.S.	Down-regulated	5	3
CNOT2	N.S.	Down-regulated	Up-regulated	N.S.	N.S.	N.S.	N.S.	Up-regulated	Up-regulated	N.S.	N.S.	3	1
PTPRF	N.S.	N.S.	N.S.	Up-regulated	Up-regulated	N.S.	N.S.	N.S.	N.S.	N.S.	N.S.	2	0
SERPINE1	N.S.	Up-regulated	N.S.	Up-regulated	Up-regulated	N.S.	N.S.	N.S.	N.S.	N.S.	Down-regulated	3	1
TCF25	N.S.	N.S.	N.S.	Up-regulated	N.S.	N.S.	Down-regulated	Up-regulated	Up-regulated	N.S.	N.S.	3	1
TRIM47	Down-regulated	NA	N.S.	NA	N.S.	Down-regulated	N.S.	Up-regulated	Up-regulated	Up-regulated	Up-regulated	4	2
BCL2L1	N.S.	Up-regulated	N.S.	Up-regulated	N.S.	Up-regulated	N.S.	N.S.	N.S.	Down-regulated	Down-regulated	3	2
CD164	Up-regulated	NA	N.S.	Up-regulated	Up-regulated	N.S.	N.S.	Up-regulated	Down-regulated	Down-regulated	Down-regulated	4	3
CD24	Up-regulated	NA	N.S.	Up-regulated	Up-regulated	N.S.	N.S.	N.S.	Down-regulated	N.S.	Down-regulated	3	2
DBNL	N.S.	Up-regulated	NA	NA	N.S.	N.S.	Up-regulated	N.S.	Down-regulated	N.S.	N.S.	2	1
DGCR6	N.S.	NA	NA	NA	Up-regulated	N.S.	Up-regulated	N.S.	Down-regulated	N.S.	N.S.	2	1
EIF4A1	Up-regulated	NA	NA	NA	Up-regulated	Up-regulated	N.S.	Up-regulated	Down-regulated	Down-regulated	Down-regulated	4	3
GIPC1	N.S.	Down-regulated	Up-regulated	N.S.	N.S.	N.S.	Up-regulated	N.S.	N.S.	N.S.	N.S.	2	1
MDM2	Down-regulated	Up-regulated	Down-regulated	N.S.	N.S.	N.S.	N.S.	Up-regulated	Up-regulated	N.S.	N.S.	3	2
MICAL3	Down-regulated	Up-regulated	N.S.	Up-regulated	N.S.	Down-regulated	N.S.	N.S.	Up-regulated	N.S.	N.S.	3	2
PSEN1	N.S.	Up-regulated	N.S.	Up-regulated	N.S.	N.S.	Down-regulated	Up-regulated	Down-regulated	N.S.	N.S.	3	2
SERPINE2	N.S.	Up-regulated	N.S.	N.S.	Down-regulated	N.S.	N.S.	N.S.	N.S.	N.S.	Up-regulated	2	1
TFCP2	Up-regulated	N.S.	N.S.	Up-regulated	Up-regulated	Up-regulated	N.S.	Down-regulated	Down-regulated	N.S.	Down-regulated	4	3
ALDH5A1	N.S.	Up-regulated	N.S.	Up-regulated	N.S.	N.S.	N.S.	Down-regulated	Down-regulated	N.S.	N.S.	2	2
ATP2A3	N.S.	Up-regulated	N.S.	Up-regulated	N.S.	Down-regulated	N.S.	N.S.	Down-regulated	N.S.	N.S.	2	2
BMI	NA	NA	NA	NA	NA	NA	NA	NA	NA	NA	NA	0	0
CASP9	N.S.	Up-regulated	N.S.	Up-regulated	N.S.	N.S.	N.S.	Down-regulated	Down-regulated	N.S.	N.S.	2	2
CHGA	N.S.	N.S.	N.S.	N.S.	Down-regulated	N.S.	Up-regulated	N.S.	Up-regulated	Down-regulated	N.S.	2	2
CXCR4	N.S.	N.S.	N.S.	Up-regulated	N.S.	N.S.	Down-regulated	N.S.	N.S.	N.S.	N.S.	1	1
DPPA	NA	NA	NA	NA	NA	NA	NA	NA	NA	NA	NA	0	0
FXYD5	N.S.	NA	N.S.	N.S.	N.S.	Down-regulated	N.S.	N.S.	Up-regulated	N.S.	N.S.	1	1
GNAI	NA	NA	NA	NA	NA	NA	NA	NA	NA	NA	NA	0	0
KTR18	NA	NA	NA	NA	NA	NA	NA	NA	NA	NA	NA	0	0
KTR5	NA	NA	NA	NA	NA	NA	NA	NA	NA	NA	NA	0	0
PRMT1	N.S.	N.S.	N.S.	Up-regulated	Up-regulated	N.S.	N.S.	Down-regulated	Down-regulated	N.S.	N.S.	2	2
SEMA3F	N.S.	N.S.	N.S.	Up-regulated	N.S.	Down-regulated	N.S.	N.S.	N.S.	N.S.	N.S.	1	1
SOX9	N.S.	N.S.	N.S.	Up-regulated	Up-regulated	N.S.	N.S.	N.S.	N.S.	Down-regulated	Down-regulated	2	2
FBXO11	N.S.	Down-regulated	N.S.	Down-regulated	Down-regulated	N.S.	Down-regulated	Up-regulated	Up-regulated	N.S.	Up-regulated	3	4
GPR125	N.S.	NA	N.S.	Up-regulated	N.S.	N.S.	N.S.	Down-regulated	Down-regulated	N.S.	N.S.	1	2
HRH1	N.S.	N.S.	N.S.	N.S.	N.S.	Down-regulated	N.S.	Down-regulated	N.S.	Up-regulated	N.S.	1	2
MB21D1	Down-regulated	N.S.	N.S.	NA	N.S.	Down-regulated	N.S.	N.S.	Up-regulated	N.S.	N.S.	1	2
OCIAD1	N.S.	Up-regulated	N.S.	NA	Down-regulated	N.S.	N.S.	Down-regulated	Down-regulated	Up-regulated	N.S.	2	3
RIT1	Down-regulated	N.S.	N.S.	N.S.	Down-regulated	Down-regulated	N.S.	N.S.	Up-regulated	N.S.	Up-regulated	2	3
TAF5L	Down-regulated	Down-regulated	Up-regulated	N.S.	N.S.	N.S.	N.S.	N.S.	N.S.	N.S.	N.S.	1	2
THOC5	N.S.	N.S.	N.S.	N.S.	N.S.	Up-regulated	N.S.	Down-regulated	Down-regulated	N.S.	N.S.	1	2
VEGFA	Down-regulated	N.S.	Down-regulated	Up-regulated	Down-regulated	Down-regulated	N.S.	Up-regulated	Up-regulated	N.S.	N.S.	3	4
ADD1	Down-regulated	N.S.	N.S.	Up-regulated	N.S.	Down-regulated	Down-regulated	Down-regulated	Up-regulated	N.S.	N.S.	2	4
CCNH	N.S.	N.S.	N.S.	N.S.	N.S.	Up-regulated	N.S.	Down-regulated	Down-regulated	N.S.	Down-regulated	1	3
HSPA5	N.S.	NA	N.S.	Up-regulated	N.S.	Up-regulated	N.S.	Down-regulated	Down-regulated	Down-regulated	Down-regulated	2	4
IL1RAP	N.S.	Up-regulated	N.S.	N.S.	N.S.	Down-regulated	N.S.	Down-regulated	Down-regulated	N.S.	N.S.	1	3
MAGED2	N.S.	Up-regulated	N.S.	N.S.	N.S.	N.S.	Down-regulated	Down-regulated	Down-regulated	N.S.	N.S.	1	3
NANOG	Down-regulated	NA	N.S.	Up-regulated	N.S.	NA	N.S.	Down-regulated	Down-regulated	N.S.	N.S.	1	3
PFKFB3	N.S.	Down-regulated	N.S.	N.S.	Down-regulated	Down-regulated	Down-regulated	Up-regulated	Up-regulated	N.S.	N.S.	2	4
SAR1B	Up-regulated	N.S.	N.S.	N.S.	N.S.	N.S.	Down-regulated	Down-regulated	Down-regulated	N.S.	N.S.	1	3
SEMA4C	Down-regulated	N.S.	Down-regulated	Up-regulated	Down-regulated	Down-regulated	Down-regulated	N.S.	N.S.	Up-regulated	Up-regulated	3	5
STRAP	N.S.	Down-regulated	N.S.	N.S.	N.S.	N.S.	N.S.	N.S.	Down-regulated	N.S.	N.S.	0	2
UBTD2	N.S.	N.S.	N.S.	NA	N.S.	N.S.	N.S.	Down-regulated	Down-regulated	N.S.	N.S.	0	2
ADAM10	N.S.	N.S.	N.S.	Up-regulated	N.S.	N.S.	N.S.	Down-regulated	Down-regulated	Down-regulated	Down-regulated	1	4
CD44	N.S.	N.S.	N.S.	Up-regulated	N.S.	Down-regulated	Down-regulated	Down-regulated	Down-regulated	N.S.	N.S.	1	4
DDX3X	N.S.	Up-regulated	N.S.	Up-regulated	Down-regulated	Down-regulated	Down-regulated	Down-regulated	Down-regulated	N.S.	N.S.	2	5
JAK2	N.S.	N.S.	N.S.	Up-regulated	Down-regulated	Down-regulated	N.S.	Down-regulated	Down-regulated	N.S.	N.S.	1	4
PTHLH	N.S.	NA	N.S.	N.S.	N.S.	Down-regulated	N.S.	Down-regulated	Down-regulated	N.S.	N.S.	0	3
RPS3	Up-regulated	N.S.	N.S.	Down-regulated	N.S.	Up-regulated	N.S.	Down-regulated	Down-regulated	Down-regulated	Down-regulated	2	5
SLC38A1	Down-regulated	Up-regulated	N.S.	N.S.	N.S.	Down-regulated	N.S.	Down-regulated	Down-regulated	N.S.	N.S.	1	4
TACSTD2	N.S.	N.S.	N.S.	N.S.	Up-regulated	Up-regulated	Down-regulated	Down-regulated	Down-regulated	Down-regulated	Down-regulated	2	5
TBCA	N.S.	Down-regulated	N.S.	Down-regulated	N.S.	Up-regulated	N.S.	Down-regulated	Down-regulated	N.S.	N.S.	1	4
TNS3	N.S.	N.S.	N.S.	N.S.	N.S.	Down-regulated	N.S.	Down-regulated	Down-regulated	N.S.	N.S.	0	3
ABCB1	N.S.	Up-regulated	N.S.	N.S.	N.S.	N.S.	Down-regulated	Down-regulated	Down-regulated	Down-regulated	Down-regulated	1	5
ALDH7A1	N.S.	N.S.	N.S.	Up-regulated	N.S.	N.S.	Down-regulated	Down-regulated	Down-regulated	Down-regulated	Down-regulated	1	5
CTNNB1	N.S.	N.S.	N.S.	N.S.	Down-regulated	Down-regulated	N.S.	Down-regulated	Down-regulated	N.S.	N.S.	0	4
ITGA6	N.S.	Up-regulated	N.S.	Up-regulated	Down-regulated	Down-regulated	Down-regulated	Down-regulated	Down-regulated	Down-regulated	N.S.	2	6
KIFAP3	N.S.	N.S.	N.S.	N.S.	Down-regulated	Down-regulated	Down-regulated	Down-regulated	Down-regulated	N.S.	Up-regulated	1	5
LTBP1	Down-regulated	N.S.	N.S.	N.S.	N.S.	Down-regulated	Down-regulated	Down-regulated	Down-regulated	Up-regulated	N.S.	1	5
SIRT1	N.S.	Up-regulated	N.S.	N.S.	Down-regulated	N.S.	Down-regulated	Down-regulated	Down-regulated	Down-regulated	N.S.	1	5
TAB3	N.S.	Down-regulated	N.S.	NA	N.S.	N.S.	Down-regulated	Down-regulated	Down-regulated	N.S.	N.S.	0	4
ACTB	Down-regulated	NA	N.S.	Up-regulated	Down-regulated	Down-regulated	Down-regulated	Down-regulated	Down-regulated	N.S.	N.S.	1	6
ALDH1	N.S.	N.S.	N.S.	N.S.	N.S.	Down-regulated	Down-regulated	Down-regulated	Down-regulated	Down-regulated	N.S.	0	5
CD63	Down-regulated	NA	N.S.	Down-regulated	NA	N.S.	Down-regulated	Down-regulated	Down-regulated	NA	NA	0	5
FBLN1	N.S.	Down-regulated	Down-regulated	Up-regulated	N.S.	Down-regulated	Down-regulated	Down-regulated	Down-regulated	N.S.	N.S.	1	6
FHL1	Down-regulated	N.S.	N.S.	Up-regulated	Down-regulated	Down-regulated	Down-regulated	Down-regulated	Down-regulated	N.S.	N.S.	1	6
FOXO4	Down-regulated	N.S.	N.S.	N.S.	Down-regulated	Down-regulated	Down-regulated	Down-regulated	N.S.	N.S.	N.S.	0	5
MBNL2	Down-regulated	N.S.	N.S.	Up-regulated	Down-regulated	Down-regulated	Down-regulated	Down-regulated	Down-regulated	N.S.	N.S.	1	6
MYADM	Down-regulated	NA	N.S.	NA	N.S.	Down-regulated	Down-regulated	Down-regulated	Down-regulated	N.S.	N.S.	0	5
NARS	N.S.	N.S.	N.S.	N.S.	N.S.	N.S.	Down-regulated	Down-regulated	Down-regulated	Down-regulated	Down-regulated	0	5
NES	Down-regulated	N.S.	N.S.	N.S.	Down-regulated	Down-regulated	N.S.	Down-regulated	Down-regulated	N.S.	N.S.	0	5
NFATC3	N.S.	Up-regulated	N.S.	Up-regulated	Down-regulated	Down-regulated	Down-regulated	Down-regulated	Down-regulated	Down-regulated	Down-regulated	2	7
PLS3	Down-regulated	N.S.	N.S.	N.S.	Down-regulated	Down-regulated	Down-regulated	Down-regulated	Down-regulated	N.S.	Up-regulated	1	6
RASSF8	Down-regulated	Down-regulated	N.S.	N.S.	N.S.	Down-regulated	N.S.	Down-regulated	Down-regulated	N.S.	N.S.	0	5
SIK1	Down-regulated	NA	Down-regulated	N.S.	Down-regulated	Down-regulated	Down-regulated	Down-regulated	Up-regulated	N.S.	N.S.	1	6
SOX2	Down-regulated	N.S.	N.S.	N.S.	Down-regulated	Down-regulated	N.S.	Down-regulated	Down-regulated	N.S.	N.S.	0	5
CAP1	N.S.	NA	N.S.	Down-regulated	Down-regulated	Down-regulated	Down-regulated	Down-regulated	Down-regulated	N.S.	N.S.	0	6
CD133	Down-regulated	Up-regulated	Down-regulated	N.S.	Down-regulated	Down-regulated	Down-regulated	Down-regulated	Down-regulated	N.S.	N.S.	1	7
CD26	N.S.	Down-regulated	N.S.	N.S.	N.S.	N.S.	Down-regulated	Down-regulated	Down-regulated	Down-regulated	Down-regulated	0	6
CD9	N.S.	N.S.	Down-regulated	N.S.	Down-regulated	Down-regulated	Down-regulated	Down-regulated	Down-regulated	N.S.	N.S.	0	6
CTSB	Down-regulated	N.S.	Down-regulated	Up-regulated	Down-regulated	Down-regulated	Down-regulated	Down-regulated	Down-regulated	N.S.	N.S.	1	7
RNF145	N.S.	Down-regulated	Down-regulated	NA	Down-regulated	Down-regulated	N.S.	Down-regulated	Down-regulated	N.S.	N.S.	0	6
CAPG	Down-regulated	N.S.	Down-regulated	N.S.	Down-regulated	Down-regulated	N.S.	Down-regulated	Down-regulated	Down-regulated	N.S.	0	7
CETN2	Down-regulated	NA	N.S.	Down-regulated	Down-regulated	Down-regulated	N.S.	Down-regulated	Down-regulated	Down-regulated	N.S.	0	7
KLF12	N.S.	N.S.	Down-regulated	Down-regulated	Down-regulated	Down-regulated	Down-regulated	Down-regulated	Down-regulated	N.S.	N.S.	0	7
LMNA	Down-regulated	N.S.	Down-regulated	N.S.	Down-regulated	Down-regulated	Down-regulated	Down-regulated	Down-regulated	N.S.	N.S.	0	7
MAX	Down-regulated	N.S.	Down-regulated	Up-regulated	N.S.	Down-regulated	Down-regulated	Down-regulated	Down-regulated	Down-regulated	Down-regulated	1	8
KIT	Down-regulated	N.S.	Down-regulated	N.S.	Down-regulated	Down-regulated	Down-regulated	Down-regulated	Down-regulated	Down-regulated	N.S.	0	8
RND3	Down-regulated	N.S.	Down-regulated	Down-regulated	Down-regulated	Down-regulated	Down-regulated	Down-regulated	Down-regulated	N.S.	N.S.	0	8
TP53INP2	Down-regulated	N.S.	Down-regulated	NA	Down-regulated	Down-regulated	Down-regulated	Down-regulated	Down-regulated	Down-regulated	N.S.	0	8
ABCG2	N.S.	Down-regulated	Down-regulated	Down-regulated	Down-regulated	Down-regulated	Down-regulated	Down-regulated	Down-regulated	Down-regulated	N.S.	0	9

### Sheet: Supp. Table 3 - Univar surv
Supplementary Table S3. Results of univariable survival analyses of the 139 dysregulated stemness-genes.
Genes	TCGA.PRAD_PFS	TCGA.PRAD_DFS	GSE70768_RFS	GSE70769_RFS	GSE116918_RFS	GSE116918_MFS	GSE16560_OS	Total high risk datasets	Total low risk datasets
MEN1	High risk	High risk	High risk	High risk	High risk	High risk	High risk	7	0
UBE3C	High risk	N.S.	High risk	High risk	High risk	High risk	High risk	6	0
TAF5L	High risk	High risk	High risk	High risk	High risk	High risk	NA	6	0
BRCA1	High risk	Low risk	High risk	High risk	High risk	High risk	High risk	6	1
DNMT3B	High risk	High risk	N.S.	High risk	High risk	High risk	NA	5	0
RIT1	High risk	High risk	High risk	N.S.	High risk	High risk	NA	5	0
TYMS	High risk	High risk	High risk	High risk	N.S.	N.S.	High risk	5	0
ADRM1	N.S.	High risk	High risk	High risk	High risk	N.S.	High risk	5	0
PRMT1	High risk	High risk	High risk	High risk	NA	NA	High risk	5	0
VEGFA	High risk	High risk	N.S.	N.S.	High risk	High risk	High risk	5	0
TAF4	High risk	High risk	High risk	High risk	High risk	Low risk	High risk	6	1
TFCP2	N.S.	High risk	High risk	High risk	High risk	High risk	N.S.	5	0
TSC2	High risk	High risk	High risk	High risk	NA	NA	High risk	5	0
ZMYND8	N.S.	N.S.	High risk	High risk	High risk	High risk	High risk	5	0
CDC25B	High risk	High risk	N.S.	N.S.	High risk	High risk	N.S.	4	0
ALDH1A1	High risk	High risk	N.S.	High risk	Low risk	High risk	High risk	5	1
CCT3	N.S.	High risk	High risk	High risk	N.S.	N.S.	High risk	4	0
KMT5C	High risk	High risk	High risk	High risk	NA	NA	NA	4	0
CDON	High risk	High risk	N.S.	N.S.	High risk	High risk	NA	4	0
FXYD5	High risk	High risk	N.S.	N.S.	High risk	High risk	NA	4	0
SHISA2	High risk	N.S.	High risk	High risk	High risk	N.S.	NA	4	0
SMARCA4	High risk	High risk	High risk	High risk	N.S.	High risk	Low risk	5	1
IRF5	High risk	High risk	N.S.	High risk	N.S.	High risk	Low risk	4	1
STRAP	High risk	High risk	High risk	High risk	N.S.	Low risk	N.S.	4	1
CD63	N.S.	N.S.	NA	NA	High risk	High risk	High risk	3	0
HDAC1	N.S.	High risk	N.S.	N.S.	N.S.	High risk	High risk	3	0
SERPINE1	High risk	Low risk	Low risk	High risk	High risk	High risk	High risk	5	2
DBNL	High risk	High risk	Low risk	N.S.	High risk	High risk	NA	4	1
RPS3	High risk	High risk	High risk	High risk	Low risk	N.S.	NA	4	1
CASP9	High risk	High risk	High risk	N.S.	N.S.	N.S.	N.S.	3	0
CTNNB1	N.S.	N.S.	N.S.	High risk	High risk	N.S.	High risk	3	0
SERPINE2	High risk	N.S.	N.S.	High risk	High risk	N.S.	NA	3	0
TCF15	N.S.	High risk	N.S.	N.S.	High risk	High risk	N.S.	3	0
STX1A	High risk	High risk	High risk	High risk	N.S.	Low risk	Low risk	4	2
GIPC1	N.S.	High risk	High risk	N.S.	Low risk	N.S.	High risk	3	1
IL1RAP	High risk	High risk	N.S.	Low risk	High risk	Low risk	High risk	4	2
KDM4A	N.S.	N.S.	High risk	Low risk	High risk	N.S.	High risk	3	1
TBCA	High risk	High risk	N.S.	High risk	N.S.	Low risk	N.S.	3	1
ARPC1B	High risk	High risk	Low risk	N.S.	NA	NA	High risk	3	1
CCNH	High risk	High risk	Low risk	N.S.	High risk	N.S.	N.S.	3	1
ILF3	High risk	High risk	High risk	N.S.	Low risk	Low risk	High risk	4	2
KIFAP3	High risk	N.S.	N.S.	High risk	Low risk	High risk	N.S.	3	1
THOC5	High risk	Low risk	N.S.	N.S.	High risk	High risk	NA	3	1
ADAM15	High risk	N.S.	High risk	Low risk	High risk	N.S.	NA	3	1
CPT1B	High risk	High risk	N.S.	N.S.	NA	NA	NA	2	0
HRH1	N.S.	High risk	High risk	N.S.	High risk	N.S.	Low risk	3	1
IKBKG	High risk	High risk	Low risk	High risk	N.S.	N.S.	NA	3	1
ITGA6	N.S.	N.S.	High risk	Low risk	High risk	High risk	N.S.	3	1
MICAL3	High risk	High risk	N.S.	High risk	N.S.	Low risk	NA	3	1
RPS6KB1	High risk	N.S.	High risk	Low risk	Low risk	High risk	High risk	4	2
CXCR4	High risk	N.S.	Low risk	N.S.	High risk	High risk	N.S.	3	1
C1QBP	High risk	N.S.	Low risk	High risk	NA	NA	NA	2	1
MAX	Low risk	High risk	N.S.	Low risk	High risk	N.S.	High risk	3	2
PLS3	Low risk	N.S.	Low risk	High risk	High risk	N.S.	High risk	3	2
CD24	Low risk	N.S.	N.S.	High risk	NA	NA	High risk	2	1
B4GALT4	High risk	High risk	N.S.	N.S.	Low risk	N.S.	NA	2	1
CAPG	High risk	Low risk	Low risk	Low risk	High risk	High risk	High risk	4	3
FBXO11	High risk	Low risk	High risk	N.S.	N.S.	N.S.	NA	2	1
STAT2	High risk	High risk	High risk	Low risk	N.S.	Low risk	N.S.	3	2
SUPT5H	High risk	High risk	N.S.	Low risk	Low risk	High risk	N.S.	3	2
TRIM47	High risk	High risk	N.S.	N.S.	N.S.	Low risk	NA	2	1
PTPRF	High risk	N.S.	High risk	N.S.	Low risk	Low risk	High risk	3	2
RPSA	N.S.	N.S.	High risk	N.S.	N.S.	N.S.	NA	1	0
SOX2	High risk	Low risk	High risk	N.S.	N.S.	N.S.	N.S.	2	1
CNOT2	High risk	N.S.	N.S.	Low risk	N.S.	N.S.	NA	1	1
CTSB	High risk	Low risk	Low risk	N.S.	High risk	N.S.	NA	2	2
MLX	Low risk	N.S.	High risk	N.S.	N.S.	N.S.	NA	1	1
RFC1	Low risk	Low risk	N.S.	N.S.	High risk	N.S.	High risk	2	2
SIK1	N.S.	N.S.	N.S.	N.S.	N.S.	N.S.	N.S.	0	0
UBTD2	N.S.	N.S.	Low risk	High risk	NA	NA	NA	1	1
CIZ1	High risk	N.S.	N.S.	N.S.	High risk	Low risk	Low risk	2	2
DGCR6	N.S.	N.S.	N.S.	N.S.	NA	NA	NA	0	0
GNAS	N.S.	High risk	High risk	N.S.	Low risk	Low risk	N.S.	2	2
LMNA	High risk	High risk	Low risk	Low risk	N.S.	N.S.	N.S.	2	2
POU5F1B	Low risk	High risk	NA	NA	NA	NA	NA	1	1
PSEN1	Low risk	Low risk	N.S.	High risk	High risk	N.S.	N.S.	2	2
SIRT1	Low risk	Low risk	High risk	N.S.	N.S.	High risk	NA	2	2
TACSTD2	Low risk	Low risk	High risk	Low risk	High risk	High risk	N.S.	3	3
NANOG	N.S.	N.S.	High risk	N.S.	Low risk	N.S.	NA	1	1
PTHLH	N.S.	N.S.	N.S.	High risk	Low risk	N.S.	N.S.	1	1
TNS3	Low risk	Low risk	N.S.	Low risk	High risk	High risk	NA	2	3
NARS1	Low risk	N.S.	N.S.	NA	N.S.	N.S.	N.S.	0	1
ACTB	Low risk	Low risk	Low risk	High risk	High risk	High risk	Low risk	3	4
ADGRA3	Low risk	Low risk	Low risk	High risk	N.S.	High risk	N.S.	2	3
ATP2A3	N.S.	Low risk	Low risk	Low risk	N.S.	High risk	High risk	2	3
CETN2	Low risk	N.S.	High risk	N.S.	N.S.	N.S.	Low risk	1	2
CGAS	Low risk	Low risk	Low risk	NA	High risk	High risk	NA	2	3
DDX3X	N.S.	Low risk	N.S.	N.S.	N.S.	N.S.	N.S.	0	1
EIF4A1	N.S.	Low risk	High risk	Low risk	High risk	N.S.	Low risk	2	3
MYADM	Low risk	Low risk	N.S.	N.S.	N.S.	High risk	NA	1	2
PFKFB3	High risk	Low risk	N.S.	N.S.	N.S.	Low risk	N.S.	1	2
RASSF8	Low risk	Low risk	High risk	High risk	Low risk	N.S.	NA	2	3
TAB3	Low risk	N.S.	N.S.	Low risk	High risk	N.S.	NA	1	2
BCL2L1	Low risk	Low risk	N.S.	N.S.	High risk	N.S.	N.S.	1	2
CHGA	N.S.	High risk	Low risk	N.S.	Low risk	N.S.	N.S.	1	2
LTBR	Low risk	Low risk	N.S.	N.S.	High risk	N.S.	N.S.	1	2
MAD1L1	High risk	N.S.	Low risk	Low risk	N.S.	Low risk	High risk	2	3
SEMA4C	High risk	Low risk	N.S.	N.S.	Low risk	N.S.	NA	1	2
PMEPA1	N.S.	N.S.	High risk	Low risk	Low risk	Low risk	High risk	2	3
ALDH5A1	Low risk	Low risk	High risk	Low risk	N.S.	N.S.	N.S.	1	3
RNF145	N.S.	N.S.	N.S.	N.S.	Low risk	Low risk	NA	0	2
LTBP1	Low risk	Low risk	Low risk	High risk	Low risk	N.S.	High risk	2	4
MAGED2	Low risk	Low risk	Low risk	High risk	N.S.	N.S.	NA	1	3
MDM2	Low risk	Low risk	N.S.	N.S.	Low risk	N.S.	High risk	1	3
ABCB1	N.S.	Low risk	Low risk	N.S.	N.S.	High risk	Low risk	1	3
NES	Low risk	Low risk	N.S.	Low risk	High risk	N.S.	NA	1	3
CAP1	Low risk	Low risk	Low risk	Low risk	High risk	High risk	Low risk	2	5
ADD1	Low risk	Low risk	N.S.	Low risk	N.S.	N.S.	N.S.	0	3
FOXO4	Low risk	Low risk	Low risk	N.S.	N.S.	N.S.	N.S.	0	3
JAK2	N.S.	Low risk	N.S.	Low risk	Low risk	N.S.	NA	0	3
SLC38A1	Low risk	Low risk	Low risk	High risk	Low risk	N.S.	NA	1	4
TCF25	Low risk	Low risk	Low risk	Low risk	High risk	N.S.	NA	1	4
ABCG2	Low risk	Low risk	N.S.	N.S.	Low risk	N.S.	NA	0	3
KIT	Low risk	Low risk	Low risk	N.S.	N.S.	N.S.	N.S.	0	3
PTPN18	N.S.	N.S.	N.S.	Low risk	Low risk	Low risk	N.S.	0	3
ADAM10	Low risk	Low risk	N.S.	Low risk	N.S.	N.S.	Low risk	0	4
CD164	Low risk	Low risk	N.S.	Low risk	N.S.	N.S.	Low risk	0	4
SMO	Low risk	Low risk	High risk	Low risk	Low risk	Low risk	NA	1	5
APMAP	Low risk	Low risk	N.S.	N.S.	Low risk	Low risk	NA	0	4
FHL1	Low risk	Low risk	Low risk	Low risk	N.S.	High risk	Low risk	1	5
OCIAD1	Low risk	Low risk	N.S.	N.S.	Low risk	Low risk	NA	0	4
SAR1B	Low risk	N.S.	N.S.	Low risk	Low risk	Low risk	NA	0	4
CD44	Low risk	Low risk	Low risk	N.S.	High risk	Low risk	Low risk	1	5
KLF12	Low risk	Low risk	Low risk	Low risk	N.S.	N.S.	NA	0	4
PROM1	Low risk	Low risk	Low risk	N.S.	NA	NA	Low risk	0	4
SOX9	Low risk	N.S.	Low risk	N.S.	N.S.	Low risk	Low risk	0	4
TP53INP2	N.S.	Low risk	Low risk	N.S.	Low risk	Low risk	NA	0	4
CREB3L1	Low risk	Low risk	N.S.	Low risk	N.S.	N.S.	Low risk	0	4
ALDH7A1	Low risk	Low risk	Low risk	N.S.	Low risk	N.S.	Low risk	0	5
RND3	Low risk	Low risk	Low risk	N.S.	Low risk	N.S.	Low risk	0	5
SEMA3F	Low risk	Low risk	N.S.	Low risk	Low risk	N.S.	Low risk	0	5
SPINT1	Low risk	Low risk	Low risk	Low risk	N.S.	Low risk	NA	0	5
HSPA5	N.S.	N.S.	Low risk	Low risk	Low risk	Low risk	Low risk	0	5
CD9	Low risk	Low risk	Low risk	Low risk	Low risk	N.S.	Low risk	0	6
MBNL2	Low risk	Low risk	Low risk	Low risk	Low risk	Low risk	NA	0	6
NFATC3	Low risk	Low risk	Low risk	Low risk	Low risk	N.S.	Low risk	0	6
RAPH1	Low risk	Low risk	Low risk	Low risk	Low risk	Low risk	NA	0	6
FBLN1	Low risk	Low risk	Low risk	Low risk	Low risk	Low risk	Low risk	0	7
DPP4	Low risk	Low risk	Low risk	Low risk	Low risk	Low risk	Low risk	0	7

### Sheet: Supp. Table 4 - Multivar surv
Supplementary Table S4. Results of multivariable survival analyses of the 139 dysregulated stemness-genes.
Genes	TCGA.PRAD_PFS	TCGA.PRAD_DFS	GSE70768_RFS	GSE70769_RFS	GSE116918_RFS	GSE116918_MFS	GSE16560_OS	Total high risk datasets	Total low risk datasets
MEN1	High risk	High risk	N.S.	N.S.	N.S.	N.S.	N.S.	2	0
UBE3C	Low risk	N.S.	N.S.	N.S.	N.S.	N.S.	High risk	1	1
TAF5L	N.S.	N.S.	N.S.	N.S.	N.S.	N.S.	NA	0	0
BRCA1	N.S.	N.S.	High risk	N.S.	N.S.	N.S.	N.S.	1	0
DNMT3B	High risk	N.S.	N.S.	N.S.	N.S.	High risk	NA	2	0
RIT1	N.S.	N.S.	N.S.	N.S.	N.S.	High risk	NA	1	0
TYMS	High risk	N.S.	High risk	N.S.	N.S.	N.S.	N.S.	2	0
ADRM1	N.S.	N.S.	N.S.	N.S.	N.S.	N.S.	N.S.	0	0
PRMT1	High risk	High risk	N.S.	N.S.	NA	NA	N.S.	2	0
VEGFA	N.S.	N.S.	N.S.	N.S.	N.S.	High risk	N.S.	1	0
TAF4	N.S.	N.S.	N.S.	N.S.	N.S.	N.S.	N.S.	0	0
TFCP2	N.S.	N.S.	N.S.	N.S.	N.S.	N.S.	N.S.	0	0
TSC2	High risk	N.S.	N.S.	N.S.	NA	NA	N.S.	1	0
ZMYND8	N.S.	N.S.	N.S.	N.S.	N.S.	N.S.	N.S.	0	0
CDC25B	High risk	N.S.	N.S.	High risk	N.S.	N.S.	N.S.	2	0
ALDH1A1	N.S.	N.S.	N.S.	High risk	N.S.	N.S.	N.S.	1	0
CCT3	N.S.	N.S.	N.S.	N.S.	N.S.	N.S.	N.S.	0	0
KMT5C	High risk	High risk	N.S.	N.S.	NA	NA	NA	2	0
CDON	N.S.	N.S.	N.S.	N.S.	N.S.	N.S.	NA	0	0
FXYD5	N.S.	N.S.	N.S.	N.S.	N.S.	N.S.	NA	0	0
SHISA2	N.S.	N.S.	N.S.	N.S.	N.S.	N.S.	NA	0	0
SMARCA4	High risk	N.S.	N.S.	N.S.	N.S.	N.S.	N.S.	1	0
IRF5	N.S.	N.S.	N.S.	N.S.	N.S.	High risk	Low risk	1	1
STRAP	N.S.	N.S.	N.S.	N.S.	N.S.	N.S.	N.S.	0	0
CD63	N.S.	N.S.	NA	NA	N.S.	N.S.	N.S.	0	0
HDAC1	N.S.	N.S.	N.S.	N.S.	N.S.	N.S.	N.S.	0	0
SERPINE1	N.S.	N.S.	N.S.	N.S.	N.S.	N.S.	N.S.	0	0
DBNL	High risk	High risk	N.S.	N.S.	High risk	High risk	NA	4	0
RPS3	High risk	N.S.	N.S.	High risk	N.S.	N.S.	NA	2	0
CASP9	N.S.	High risk	N.S.	N.S.	N.S.	N.S.	N.S.	1	0
CTNNB1	N.S.	N.S.	N.S.	N.S.	N.S.	N.S.	N.S.	0	0
SERPINE2	N.S.	N.S.	N.S.	N.S.	N.S.	N.S.	NA	0	0
TCF15	N.S.	High risk	N.S.	N.S.	High risk	N.S.	N.S.	2	0
STX1A	High risk	High risk	High risk	High risk	N.S.	Low risk	N.S.	4	1
GIPC1	N.S.	N.S.	N.S.	N.S.	N.S.	N.S.	High risk	1	0
IL1RAP	Low risk	N.S.	N.S.	N.S.	N.S.	N.S.	N.S.	0	1
KDM4A	N.S.	N.S.	N.S.	Low risk	N.S.	N.S.	N.S.	0	1
TBCA	N.S.	N.S.	N.S.	N.S.	N.S.	N.S.	N.S.	0	0
ARPC1B	N.S.	N.S.	N.S.	N.S.	NA	NA	N.S.	0	0
CCNH	N.S.	N.S.	N.S.	N.S.	High risk	N.S.	N.S.	1	0
ILF3	High risk	N.S.	N.S.	N.S.	N.S.	N.S.	N.S.	1	0
KIFAP3	N.S.	N.S.	N.S.	N.S.	N.S.	N.S.	N.S.	0	0
THOC5	N.S.	N.S.	High risk	N.S.	N.S.	N.S.	NA	1	0
ADAM15	N.S.	N.S.	N.S.	N.S.	N.S.	N.S.	NA	0	0
CPT1B	High risk	High risk	N.S.	N.S.	NA	NA	NA	2	0
HRH1	N.S.	N.S.	N.S.	N.S.	High risk	N.S.	N.S.	1	0
IKBKG	High risk	N.S.	N.S.	N.S.	N.S.	N.S.	NA	1	0
ITGA6	N.S.	N.S.	N.S.	N.S.	N.S.	N.S.	N.S.	0	0
MICAL3	N.S.	N.S.	N.S.	N.S.	N.S.	N.S.	NA	0	0
RPS6KB1	N.S.	N.S.	N.S.	N.S.	N.S.	N.S.	N.S.	0	0
CXCR4	N.S.	N.S.	N.S.	N.S.	N.S.	N.S.	N.S.	0	0
C1QBP	N.S.	N.S.	N.S.	N.S.	NA	NA	NA	0	0
MAX	N.S.	N.S.	N.S.	N.S.	High risk	N.S.	N.S.	1	0
PLS3	N.S.	N.S.	N.S.	N.S.	N.S.	N.S.	N.S.	0	0
CD24	N.S.	N.S.	N.S.	N.S.	NA	NA	N.S.	0	0
B4GALT4	N.S.	N.S.	N.S.	N.S.	N.S.	N.S.	NA	0	0
CAPG	N.S.	N.S.	N.S.	N.S.	N.S.	N.S.	N.S.	0	0
FBXO11	N.S.	Low risk	N.S.	N.S.	N.S.	N.S.	NA	0	1
STAT2	High risk	N.S.	N.S.	N.S.	N.S.	N.S.	N.S.	1	0
SUPT5H	High risk	High risk	N.S.	N.S.	N.S.	High risk	N.S.	3	0
TRIM47	N.S.	N.S.	N.S.	N.S.	N.S.	N.S.	NA	0	0
PTPRF	N.S.	N.S.	N.S.	N.S.	N.S.	N.S.	N.S.	0	0
RPSA	High risk	N.S.	N.S.	N.S.	N.S.	N.S.	NA	1	0
SOX2	N.S.	N.S.	N.S.	N.S.	N.S.	N.S.	N.S.	0	0
CNOT2	N.S.	N.S.	N.S.	N.S.	N.S.	N.S.	NA	0	0
CTSB	N.S.	N.S.	N.S.	Low risk	N.S.	N.S.	NA	0	1
MLX	N.S.	N.S.	N.S.	N.S.	N.S.	N.S.	NA	0	0
RFC1	N.S.	N.S.	N.S.	N.S.	N.S.	N.S.	N.S.	0	0
SIK1	N.S.	N.S.	N.S.	N.S.	N.S.	N.S.	N.S.	0	0
UBTD2	N.S.	N.S.	N.S.	N.S.	NA	NA	NA	0	0
CIZ1	High risk	N.S.	N.S.	N.S.	N.S.	N.S.	N.S.	1	0
DGCR6	N.S.	N.S.	N.S.	Low risk	NA	NA	NA	0	1
GNAS	N.S.	N.S.	N.S.	N.S.	N.S.	N.S.	N.S.	0	0
LMNA	N.S.	N.S.	N.S.	N.S.	N.S.	N.S.	N.S.	0	0
POU5F1B	N.S.	High risk	NA	NA	NA	NA	NA	1	0
PSEN1	N.S.	N.S.	N.S.	N.S.	N.S.	N.S.	N.S.	0	0
SIRT1	Low risk	Low risk	N.S.	N.S.	N.S.	N.S.	NA	0	2
TACSTD2	N.S.	N.S.	N.S.	N.S.	N.S.	N.S.	N.S.	0	0
NANOG	N.S.	N.S.	N.S.	N.S.	N.S.	N.S.	NA	0	0
PTHLH	N.S.	N.S.	N.S.	N.S.	N.S.	N.S.	N.S.	0	0
TNS3	N.S.	N.S.	N.S.	N.S.	N.S.	N.S.	NA	0	0
NARS1	Low risk	N.S.	N.S.	NA	N.S.	N.S.	N.S.	0	1
ACTB	N.S.	Low risk	N.S.	N.S.	High risk	N.S.	N.S.	1	1
ADGRA3	N.S.	N.S.	N.S.	N.S.	N.S.	N.S.	N.S.	0	0
ATP2A3	N.S.	N.S.	N.S.	N.S.	N.S.	N.S.	N.S.	0	0
CETN2	N.S.	N.S.	N.S.	N.S.	N.S.	N.S.	N.S.	0	0
CGAS	Low risk	N.S.	N.S.	NA	N.S.	N.S.	NA	0	1
DDX3X	N.S.	N.S.	N.S.	N.S.	N.S.	N.S.	N.S.	0	0
EIF4A1	N.S.	N.S.	N.S.	N.S.	N.S.	N.S.	N.S.	0	0
MYADM	N.S.	N.S.	N.S.	N.S.	N.S.	N.S.	NA	0	0
PFKFB3	N.S.	N.S.	N.S.	N.S.	N.S.	N.S.	N.S.	0	0
RASSF8	Low risk	N.S.	High risk	N.S.	N.S.	N.S.	NA	1	1
TAB3	Low risk	N.S.	N.S.	N.S.	N.S.	N.S.	NA	0	1
BCL2L1	N.S.	N.S.	N.S.	N.S.	N.S.	N.S.	N.S.	0	0
CHGA	N.S.	N.S.	N.S.	N.S.	N.S.	N.S.	N.S.	0	0
LTBR	N.S.	N.S.	N.S.	N.S.	N.S.	N.S.	N.S.	0	0
MAD1L1	N.S.	N.S.	N.S.	N.S.	N.S.	N.S.	N.S.	0	0
SEMA4C	N.S.	N.S.	N.S.	N.S.	N.S.	N.S.	NA	0	0
PMEPA1	N.S.	High risk	N.S.	N.S.	Low risk	N.S.	N.S.	1	1
ALDH5A1	N.S.	N.S.	N.S.	N.S.	N.S.	N.S.	N.S.	0	0
RNF145	N.S.	N.S.	N.S.	N.S.	N.S.	N.S.	NA	0	0
LTBP1	N.S.	N.S.	N.S.	High risk	N.S.	N.S.	N.S.	1	0
MAGED2	N.S.	N.S.	N.S.	N.S.	N.S.	N.S.	NA	0	0
MDM2	N.S.	Low risk	N.S.	N.S.	N.S.	N.S.	N.S.	0	1
ABCB1	N.S.	N.S.	N.S.	N.S.	N.S.	N.S.	N.S.	0	0
NES	N.S.	N.S.	N.S.	N.S.	N.S.	N.S.	NA	0	0
CAP1	N.S.	Low risk	N.S.	Low risk	N.S.	N.S.	N.S.	0	2
ADD1	N.S.	N.S.	N.S.	N.S.	N.S.	N.S.	N.S.	0	0
FOXO4	N.S.	N.S.	N.S.	N.S.	N.S.	N.S.	N.S.	0	0
JAK2	Low risk	Low risk	N.S.	N.S.	N.S.	N.S.	NA	0	2
SLC38A1	Low risk	Low risk	N.S.	N.S.	N.S.	N.S.	NA	0	2
TCF25	N.S.	N.S.	Low risk	N.S.	High risk	N.S.	NA	1	1
ABCG2	Low risk	N.S.	N.S.	N.S.	N.S.	N.S.	NA	0	1
KIT	N.S.	N.S.	N.S.	Low risk	N.S.	N.S.	N.S.	0	1
PTPN18	High risk	High risk	N.S.	N.S.	N.S.	N.S.	N.S.	2	0
ADAM10	Low risk	Low risk	N.S.	N.S.	N.S.	N.S.	N.S.	0	2
CD164	Low risk	Low risk	N.S.	N.S.	N.S.	N.S.	N.S.	0	2
SMO	N.S.	N.S.	N.S.	N.S.	N.S.	N.S.	NA	0	0
APMAP	N.S.	N.S.	N.S.	N.S.	N.S.	N.S.	NA	0	0
FHL1	Low risk	N.S.	N.S.	N.S.	N.S.	High risk	N.S.	1	1
OCIAD1	N.S.	N.S.	N.S.	High risk	N.S.	N.S.	NA	1	0
SAR1B	N.S.	N.S.	N.S.	N.S.	N.S.	N.S.	NA	0	0
CD44	N.S.	N.S.	Low risk	N.S.	N.S.	N.S.	N.S.	0	1
KLF12	Low risk	N.S.	N.S.	N.S.	N.S.	N.S.	NA	0	1
PROM1	N.S.	Low risk	N.S.	N.S.	NA	NA	N.S.	0	1
SOX9	N.S.	N.S.	N.S.	N.S.	N.S.	N.S.	N.S.	0	0
TP53INP2	N.S.	N.S.	N.S.	N.S.	N.S.	N.S.	NA	0	0
CREB3L1	Low risk	N.S.	N.S.	N.S.	N.S.	N.S.	N.S.	0	1
ALDH7A1	N.S.	N.S.	N.S.	N.S.	N.S.	N.S.	N.S.	0	0
RND3	N.S.	N.S.	N.S.	Low risk	N.S.	N.S.	N.S.	0	1
SEMA3F	N.S.	N.S.	N.S.	N.S.	N.S.	N.S.	Low risk	0	1
SPINT1	N.S.	N.S.	N.S.	N.S.	N.S.	N.S.	NA	0	0
HSPA5	N.S.	N.S.	N.S.	N.S.	Low risk	Low risk	N.S.	0	2
CD9	Low risk	N.S.	N.S.	N.S.	N.S.	N.S.	N.S.	0	1
MBNL2	Low risk	Low risk	N.S.	N.S.	N.S.	N.S.	NA	0	2
NFATC3	N.S.	Low risk	N.S.	N.S.	N.S.	N.S.	N.S.	0	1
RAPH1	Low risk	Low risk	N.S.	N.S.	N.S.	N.S.	NA	0	2
FBLN1	N.S.	N.S.	Low risk	Low risk	N.S.	N.S.	Low risk	0	3
DPP4	Low risk	N.S.	Low risk	N.S.	N.S.	N.S.	N.S.	0	2

### Sheet: Supp. Table 5 - Score
Supplementary Table S5. Score levels across training and validation datasets.
Dataset	Minimum	1st Quartile	Median	Mean	3rd Quartile	Maximum
GSE16560_OS	4.847	5.829	6.01	5.981	6.196	6.809
TCGA.PRAD_PFS	5.989	6.816	7.121	7.132	7.401	9.103
TCGA.PRAD_DFS	5.989	6.739	7.022	7.038	7.288	8.81
GSE70768_RFS	6.145	6.352	6.423	6.436	6.514	6.777
GSE70769_RFS	5.821	6.039	6.165	6.179	6.295	6.775
GSE116918_RFS	2.828	3.997	4.189	4.145	4.367	4.86
GSE116918_MFS	2.828	3.997	4.189	4.145	4.367	4.86
GSE54460_RFS	-0.736	0.037	0.21121	0.23466	0.385	3.187
GSE94767_RFS	5.912	6.161	6.257	6.272	6.372	7.042
DKFZ_RFS	-2.853	1.405	2.363	3.062	4.759	12.174
SU2C_OS	0.864	6.928	9.16	10.136	13.171	22.438
